# Glucocorticoid-regulated bidirectional enhancer RNA transcription pinpoints functional genetic variants linked to asthma

**DOI:** 10.1101/2022.11.10.22281906

**Authors:** Sarah K. Sasse, Amber Dahlin, Lynn Sanford, Margaret A. Gruca, Arnav Gupta, Fabienne Gally, Ann Chen Wu, Carlos Iribarren, Robin D. Dowell, Scott T. Weiss, Anthony N. Gerber

**Author notes:** Corresponding Author: Dr. Anthony N. Gerber, Department of Medicine, National Jewish Health, Room K729, 1400 Jackson St, Denver, CO, 80206, USA. Equal contribution (Sarah K. Sasse, Amber Dahlin). **Funding sources**: NHLBI R01 HL109557 (to A.N.G.); NHLBI R01 HL152244 (to A.D.); NIH R01 GM125871 (to R.D.D.). **Conflict of interest disclosure statement**: A.N.G. and S.K.S. own shares in Psammiad Therapeutics; R.D.D. is a cofounder of Arpeggio Biosciences; S.T.W. receives royalties from UpToDate and is on the Scientific Board of Histolix.

## Abstract

Genome-wide association studies of asthma have not explained environmental risk or variable clinical efficacy of glucocorticoids. Bidirectional enhancer RNA (eRNA) transcription is a widespread response to environmental signals and glucocorticoids. Therefore, we investigated whether single nucleotide polymorphisms (SNPs) within dynamically regulated eRNA-transcribing regions contribute to genetic variation in asthma. Through applying multivariate regression modeling with permutation-based significance thresholding to a large clinical cohort, we identified novel associations between asthma and 35 SNPs located in eRNA-transcribing regions implicated in regulating diverse cellular processes relevant to asthma. Functional validation established that *rs258760* (mean allele frequency = 0.34, asthma odds ratio = 0.95; P = 5.04E-03) eliminates an active aryl hydrocarbon receptor (AHR) response element linked to transcriptional regulation of the glucocorticoid receptor gene by AHR ligands commonly found in air pollution. Our findings establish eRNA signatures as a tool for discovery of functional genetic variants and define a novel link between air pollution, glucocorticoid signaling and asthma.
