## Supplemental Table 3 for "Glucocorticoid-regulated bidirectional enhancer RNA transcription pinpoints functional genetic variants linked to asthma"

### Sheet: sort-by-SNP-coord
Supplemental Table 3. Refined m annotations of high confidence m-SNPs (n=24) and significantly regulated genes within +/- 1 Mb.
SNP	SNP hg38 Genomic Position (chromosome)	SNP hg38 Genomic Position (coordinate)	Refined m hg38 Genomic Position (coordinate)	SNP Distance from Refined m (bp)	Nearest Significantly Regulated Gene within +/- 1 Mb	Ascribed Function	Additional Significantly Regulated Gene(s) within +/- 1 Mb
rs189641630	1	8183086	8182696	390	SLC45A1	ion transport	ERRFI1, RERE
rs187844646	1	94753731	9.47536e+07	123.25	none
rs114363579	1	198121256	1.98121e+08	-29.25	NEK7*	inflammasome; cell cycle
rs113433891	2	19801962	19801844	118	OSR1	nucleic acid binding
rs184589179	2	20539862	2.05401e+07	-218.5	RHOB	GTP/GDP binding; signaling
rs186724791	2	84946550	8.49465e+07	14.25	KCMF1	ubiquitin ligase activity
rs78553489	2	237433233	2.37433e+08	352.375	MLPH	actin/myosin binding; transport	LRRFIP1,COPS8
rs12506479	4	73726444	7.3726e+07	400.5	CXCL8	chemokine activity	CXCL1, CXCL3,CXCL2, EREG
rs186542091	4	121791261	1.21792e+08	-465.833	ANXA5	calcium signaling
rs1454917	5	58016686	58016541	145	PLK2	transferase; kinase activity
rs258760	5	143177523	1.43177e+08	110.5	NR3C1*	DNA-binding transcription factor
rs3129975	6	30764277	3.07644e+07	-160.5	IER3	apoptosis; signaling	FLOT1*, HLA-B
rs3094117	6	30769709	3.07698e+07	-62.875	IER3	apoptosis; signaling	FLOT1*, HLA-B
rs3924229	8	22192379	2.21929e+07	-481.5	SFTPC	surfactant metabolism	BMP1, SLC39A14
rs186639917	8	29315551	2.93156e+07	-90.5	KIF13B	kinase binding; microtubule activity
rs80028982	8	29315558	2.93156e+07	-83.5	KIF13B	kinase binding; microtubule activity
rs1409773	9	22239568	2.22391e+07	424.25	CDKN2B	kinase activity; cell cycle
rs149411423	9	76654669	7.66546e+07	27.5	GCNT1	glycosylation
rs76717004	10	68095406	6.80954e+07	-37.5	HERC4*	ubiquitin ligase activity
rs78124271	10	89476779	8.94772e+07	-445.75	none; ANKRD1 is ~1.5 Mb away
rs117861858	18	45963060	4.5963e+07	98.25	EPG5*	autophagy
rs6018492	20	47464261	47464675	-414	ZMYND8	DNA-binding transcription factor	EYA2*
rs57722273	20	49768157	4.97685e+07	-347.75	CEBPB	DNA-binding transcription factor	B4GALT5
rs76528672	21	41958576	4.19583e+07	293.25	C2CD2	calcium signaling	ZBTB21, RIPK4
*indicates data from truncated DESeq2 analysis of differentially expressed nascent gene transcripts
