## Supplemental Table 4 for "Glucocorticoid-regulated bidirectional enhancer RNA transcription pinpoints functional genetic variants linked to asthma"

### Sheet: sort-by-chr-coord
Supplemental Table 4. Genomic coordinates and primer sequences for m-SNP enhancer reporters and site-directed mutagenesis (SDM) constructs.
Reporter ID	Associated SNP	Reporter hg38 Genomic Position (chromosome)	Reporter hg38 Genomic Position (coordinates)	Reporter Insert Length (bp)	Cloning/SDM Forward Primer Sequence (5' to 3')	Cloning/SDM Reverse Primer Sequence (5' to 3')
pERRFI1	rs189641630	1	8182560-8183414	855	TAGGGTTGTTCAAGTGTGACTC	CCCACCATTAGCCTCTCTAATAAA
pOSR1	rs113433891	2	19801093-19802177	1085	CTGGCTTTCTGCATTCTGATTT	GGAAAGAAGCTGCATGGTTTAG
pRHOB	rs184589179	2	20539320-20540320	1001	ACCAGGGATTAGACTCCTATGT	CAGCTTGCTGGGAGATTTCTA
pKCMF1	rs186724791	2	84946205-84946969	765	CTGGTAGGGCAGCTTTGAATA	GGTCAGAGTCTTGGTTGGAAA
pCFLAR	rs61289882	2	201149820-201150928	1109	ATTGGCAATGAGACAGGTAGG	AAGGCAAGACTAAGGCTCAC
pCOL8A1	rs150872583	3	99535746-99536812	1067	GTCTTTATTACAGTTAATGGAAGCG	CTTGTGGCTTGTTGGCTTAC
pNR3C1	rs258760	5	143177130-143177789	660	TGTGCTGGTTTGGGTGATAA	CAGCTTAGAGCAGGAATCAGAG
pNR3C1 C>T					acacgtacatgtatttgatatgcatgctcacccatagct	agctatgggtgagcatgcatatcaaatacatgtacgtgt
pIER3	rs3094117	6	30769045-30770101	1057	GTGATGCTAAGGAGGGTTCAG	GAAGCAATAAGCACACATGAAGG
pGCNT1	rs149411423	9	76654299-76654910	612	CCTGGAGAAATTGGCACTGT	CAGGGTCACTCTCTTGCATTAC
pGCNT1 C>T					cttagtgcctttatcattcaaaagtatattgtgaacttggaagattcaaataa	ttatttgaatcttccaagttcacaatatacttttgaatgataaaggcactaag
pANKRD1	rs78124271	10	89476633-89477082	450	GGTACACGGAGCTTGAAGAA	CATTTCTAACTCATTTCACAGCAGA
pCEBPB	rs57722273	20	49767694-49768495	802	ACCAGCAACATAGCAGGAC	CCTGAATGCTTTCGCAACAC
Additional reporter and SDM constructs to interrogate ARHGAP26-NR3C1 locus:
prs258753		5	143243555-143244123	569	GTTCATGCATCCCAAAGTATCTTC	TCCCGTTAAGCCTTCATTCC
prs258753 T>C					gctgaagatggaaattcaacgttaggccccagag	ctctggggcctaacgttgaatttccatcttcagc
Intergenic Enhancer		5	143243917-143244572	656	AGAGCTGTGGAAGGTGTTT	CACAGGCTTCATCACGATAGG
prs864354		5	143254885-143255638	754	GGTTCTACTTGTCAGGCCTTT	CGGGATTTAATCTTGCCTAGAATTT
prs864354 G>T					ccattctttcctccatttctctgctgttgctgcc	ggcagcaacagcagagaaatggaggaaagaatgg
