## Supplemental Table 5 for "Glucocorticoid-regulated bidirectional enhancer RNA transcription pinpoints functional genetic variants linked to asthma"

### Sheet: Sheet1
Supplemental Table 5. Primer sequences used for qPCR analysis of gene expression.
Transcript	qPCR Forward Primer Sequence (5' to 3')	qPCR Reverse Primer Sequence (5' to 3')
RPL19	ATCGATCGCCACATGTATCA	GCGTGCTTCCTTGGTCTTAG
FKBP5	AGGCTGCAAGACTGCAGATC	CTTGCCCATTGCTTTATTGG
TNFAIP3	GCCCAGGAATGCTACAGATAC	AGTGGAACAGCTCGGATTTC
NR3C1	TTCTGCGTCTTCACCCTCACT	TGCTGCGCATTGCTTACTG
