## Supplemental Table 2 for "Glucocorticoid-regulated bidirectional enhancer RNA transcription pinpoints functional genetic variants linked to asthma"

### Sheet: Prior associations
Supplemental Table 2. Interrogation of genes overlapping or nearest the initial set of n = 36 significantly associated m-SNPs for prior associations with asthma or asthma treatment response in ClinVar and PubMed databases.
Variant ID	Chromosome	Position	Overlapped Gene	Nearest Upstream Gene	Distance to Nearest Upstream Gene	Nearest Downstream Gene	Distance to Nearest Downstream Gene	Phenotypic relationships of gene or SNP to asthma	PMIDs
rs141937580	chr2	45171101	LINC01121					Accelerated lung function decline (FVC) in fatty liver disease	35611668
rs258760	chr5	143177523	ARHGAP26					Decreased lung function (FVC); Increased risk of rheumatoid arthritis; increased neutrophil and eosinophil counts	30595370; 36333501; 32888494; 32888493
rs187844646	chr1	94753731	SLC44A3-AS1					Decreased lymphocyte and neutrophil count	34107879; 32888493
rs58128597	chr1	64038981	ROR1					Increased post bronchodilator FEV1/FVC ratio; abnormal respiratory and pulmonary function	26634245
rs3094117	chr6	30769709	HCG20					Increased risk of COPD; increased risk of psoriatic arthritis	30804561; 30552173
rs149411423	chr9	76654669	PRUNE2					Reduced white blood cell and neutrophil count	32888494; 30595370;
rs73731205	chr6	19803873	AL022068.1
rs182978446	chr2	44959477	AC012354.1
rs78553489	chr2	237433233	AC112721.2
rs188187807	chr1	55582512	AL603840.1
rs3924229	chr8	22192379	BMP1
rs61289882	chr2	201150527	CFLAR
rs117861858	chr18	45963060	EPG5
rs78292063	chr11	74172976	PPME1
rs78124271	chr10	89476779	SLC16A12					Asthma treatment response (budesonide-induced expression changes in airway cells)	30704470
rs150808839	chr2	63878756	UGP2
rs141243502	chr7	158863293	WDR60
rs113433891	chr2	19801962		AC019055.1	84386	CISD1P1	24287
rs114363579	chr1	198121256		LHX9	185778	NEK7	35707
rs12506479	chr4	73726444		AC112518.1	11917	CXCL8	14062	Asthma and asthma treatment response; white blood cell levels; increased neonatal total 25-hydroxyvitamin D levels (maternal genetic effect)	25713319;2882461; 27863252; 32047095
rs1409773	chr9	22239568		AL157937.1	24896	DMRTA1	207273	Increased risk of atopic dermatitis; blood cell count; lung function (FVC)	25865352; 32888494; 32888493; 30595370
rs141870749	chr6	26296595		HIST1H4H	10957	HIST1H3PS1	25281
rs1454917*	chr5	58016686		LINC02225	117524	LINC02101	91396	Blood cell count	32888493; 32888494
rs150872583	chr3	99536470		AC107029.1	9357	AC107029.2	61594
rs184589179	chr2	20539862		AC012065.5	9886	HS1BP3	20586
rs186542091	chr4	121791261		PP12613	24447	EXOSC9	10056
rs186639917	chr8	29315551		KIF13B	52427	DUSP4	17513	Asthma treatment response (corticosteroid sensitivity in vitro)	28283554
rs186724791	chr2	84946550		AC022210.1	29890	KCMF1	24543
rs189641630	chr1	8183086		AL034417.2	60384	AL358876.1	6738
rs3129975	chr6	30764277		RN7SL353P	12988	HCG20	2548	Increased risk of COPD; increased risk of psoriatic arthritis	30804561; 30552173
rs57722273	chr20	49768157		SNRPFP1	38315	RNU6-919P	26654	Lung function (FEV1/FVC ratio)	30595370
rs6018492	chr20	47464261		LINC01754	51934	RPL35AP	13953
rs60249091	chr3	190231285		NMNAT1P3	63634	CLDN1	74416	Asthma susceptibility and treatment response; atopic dermatitis	32076408; 35844593; 5512082
rs76528672	chr21	41958576		C2CD2	4686	ZBTB21	28255
rs76717004	chr10	68095406		HERC4	20058	MYPN	10711	Decreased risk of COPD; decreased FEV1; lung function measures; increased risk of psoriasis	37069358; 30804560; 36914875; 25854761
rs80028982	chr8	29315558		KIF13B	52434	DUSP4	17506	Asthma treatment response (corticosteroid sensitivity in vitro)	28283554
*SNP is in linkage disequilibrium (r2 > 0.5; European populations) with GWAS hit (rs6861883) associated with increased neutrophil count
