## Supplemental Table 1 for "Glucocorticoid-regulated bidirectional enhancer RNA transcription pinpoints functional genetic variants linked to asthma"

### Sheet: sort-by-Perm-P
Supplemental Table 1. Genomic coordinates and position relative to Tfit-defined m for the initial set of n = 36 unique m-SNPs significantly associated with asthma risk in the GERA cohort, sorted by Permutation Analysis P-value (see Table 1).
SNP	SNP hg38 Genomic Position (chromosome)	SNP hg38 Genomic Position (coordinate)	Tfit m hg38 Genomic Position (coordinate)	SNP Distance from Tfit m (bp)
rs117861858	18	45963060	45963016	-44
rs141870749	6	26296595	26296625	30
rs150872583	3	99536470	99536435	-35
rs3129975	6	30764277	30764235	42
rs113433891	2	19801962	19801997	35
rs80028982	8	29315558	29315551	-7
rs149411423	9	76654669	76654639	-30
rs187844646	1	94753731	94753760	29
rs141937580	2	45171101	45171141	40
rs182978446	2	44959477	44959503	26
rs186639917	8	29315551	29315551	0
rs78553489	2	237433233	237433252	19
rs258760	5	143177523	143177475	48
rs189641630	1	8183086	8183074	-12
rs141243502	7	158863293	158863334	41
rs12506479	4	73726444	73726418	26
rs114363579	1	198121256	198121252	-4
rs61289882	2	201150527	201150560	-33
rs73731205	6	19803873	19803900	27
rs76528672	21	41958576	41958622	46
rs76717004	10	68095406	68095376	-30
rs58128597	1	64038981	64038962	19
rs78292063	11	74172976	74173005	29
rs57722273	20	49768157	49768201	44
rs186724791	2	84946550	84946503	-47
rs1454917	5	58016686	58016695	-9
rs186542091	4	121791261	121791304	43
rs1409773	9	22239568	22239580	-12
rs3094117	6	30769709	30769659	50
rs3924229	8	22192379	22192381	-2
rs78124271	10	89476779	89476828	49
rs188187807	1	55582512	55582536	24
rs150808839	2	63878756	63878749	-7
rs60249091	3	190231285	190231301	-16
rs6018492	20	47464261	47464237	24
rs184589179	2	20539862	20539898	36
RED indicates the non-unique m-SNP that was excluded during manual refinement of bidirectional calls due to lack of clear bidirectional signal in its surrounding region
