## Supplemental File 2 for "Glucocorticoid-regulated bidirectional enhancer RNA transcription pinpoints functional genetic variants linked to asthma"

chr1	8181446	8183833	rs189641630_chr1:8183086_ERRFI1
chr1	55579582	55582707	rs188187807_chr1:55582512_bidir1
chr1	55583728	55586201	rs188187807_chr1:55582512_bidir2
chr1	64038878	64040321	rs58128597_chr1:64038981
chr1	94752277	94754794	rs187844646_chr1:94753731
chr1	198120562	198122059	rs114363579_chr1:198121256
chr2	19800866	19802884	rs113433891_chr2:19801962_OSR1
chr2	20538775	20541509	rs184589179_chr2:20539862_RHOB
chr2	44959414	44961187	rs182978446_chr2:44959477
chr2	45169475	45171248	rs141937580_chr2:45171101_bidir1
chr2	45172958	45174367	rs141937580_chr2:45171101_bidir2
chr2	84946075	84947067	rs186724791_chr2:84946550_KCMF1
chr2	201148536	201150141	rs61289882_chr2:201150527_CFLAR_bidir1
chr2	201150374	201153098	rs61289882_chr2:201150527_CFLAR_bidir2
chr2	237432462	237433359	rs78553489_chr2:237433233
chr3	99534484	99536542	rs150872583_chr3:99536470_COL8A1
chr3	190230705	190233323	rs60249091_chr3:190231285
chr4	73725028	73727158	rs12506479_chr4:73726444
chr4	121789122	121790920	rs186542091_chr4:121791261_bidir1
chr4	121790863	121792487	rs186542091_chr4:121791261_bidir2
chr5	58015595	58017245	rs1454917_chr5:58016686
chr5	143176614	143178196	rs258760_chr5:143177523_NR3C1
chr6	19804172	19805630	rs73731205_chr6:19803873
chr6	26296640	26297667	rs141870749_chr6:26296595
chr6	30763566	30765183	rs3129975_chr6:30764277
chr6	30769379	30770266	rs3094117_chr6:30769709_IER3
chr7	158863658	158864759	rs141243502_chr7:158863293
chr8	22192365	22193405	rs3924229_chr8:22192379
chr8	29314551	29315335	rs80028982/rs186639917_chr8:29315558_bidir1
chr8	29315259	29316074	rs80028982/rs186639917_chr8:29315558_bidir2
chr9	22238434	22239965	rs1409773_chr9:22239568
chr9	76653806	76655621	rs149411423_chr9:76654669_GCNT1
chr10	68095026	68095845	rs76717004_chr10:68095406
chr10	89476744	89477607	rs78124271_chr10:89476779_ANKRD1
chr11	74170362	74171971	rs78292063_chr11:74172976
chr18	45961858	45963965	rs117861858_chr18:45963060
chr20	47464086	47465171	rs6018492_chr20:47464261
chr20	49767919	49769123	rs57722273_chr20:49768157_CEBPB
chr21	41957733	41958800	rs76528672_chr21:41958576_bidir1
chr21	41959000	41960204	rs76528672_chr21:41958576_bidir2
